# Multimodal Ageing Biomarkers and Plasma Proteomic Signatures Associated with All-Cause Mortality

**DOI:** 10.64898/2026.03.09.26347914

**Authors:** Maira Pyrgioti, Ines Mesa Eguiagaray, Paul Redmond, Janie Corley, Mark E. Bastin, Maria Valdés Hernández, Tom C. Russ, Joanna M. Wardlaw, Eilis Hannon, Ian J. Deary, Keenan A. Walker, Elliot M. Tucker-Drob, Simon R. Cox, Riccardo E. Marioni, Sarah E. Harris

## Abstract

Ageing biomarkers can predict mortality risk beyond chronological age. Recently, plasma proteins were used to estimate the biological ages of eleven human organs, including the brain, heart, liver, kidneys, and pancreas. Accelerated organ ageing is linked to higher all-cause mortality; however, systematic benchmarking against established ageing biomarkers is lacking. Here, we pursued two complementary aims. First, we benchmarked proteomic organ ages against multimodal ageing biomarkers for all-cause mortality (444 deaths; ≤17-year follow-up) using Cox regression in 861 Lothian Birth Cohort 1936 (LBC1936) participants. Ageing biomarkers included epigenetic age (GrimAge2), telomere length, neuroimaging, general cognitive function (*g*), and physical function (grip strength, walk time, and respiratory function). Among proteomic organ ageing biomarkers, accelerated liver (HR_perSD_ [95%CI] = 1.43 [1.30–1.58]), immune (1.42 [1.29–1.57]), and heart (1.38 [1.25–1.53]) ageing were most strongly associated with higher mortality risk. However, GrimAge2 acceleration, total brain volume (TBV), grey matter volume, respiratory function, and *g* exhibited higher hazard estimates (HR_perSD_ = 1.44–1.62) than organ ageing biomarkers. In a Cox model including all biomarkers, only TBV, white matter hyperintensity volume, *g*, and walk time associated with mortality. Second, survival analyses of SomaScan 11K plasma proteins identified 202 proteins associated with mortality and enriched for the liver and immune-related biological processes, with the strongest effects observed for GDF15 (HR_perSD_ [95%CI] = 1.53 [1.37–1.72]), CST3 (1.48 [1.29–1.69]), and COL18A1 (1.47 [1.30–1.68]). These findings provide a systematic, cross-modal benchmarking of proteomic organ ages against established ageing biomarkers and highlight plasma proteomic signatures of mortality.

**GRAPHICAL ABSTRACT:** 
