## Supplementary Table 1 for "Multimodal Ageing Biomarkers and Plasma Proteomic Signatures Associated with All-Cause Mortality"

biomarker_name	n_subjects	n_events	HR	lower_95CI	upper_95CI	p_value	adj_p_benjamini	ph_violation	ph_chisq	ph_p	inverted_HR	inverted_lower_95CI	inverted_upper_95CI
GrimAge2_acceleration	788	411	1.6185261068415568	1.4598452978237542	1.794455044265897	5.897641124614538e-20	7.6669334619989e-19	TRUE	3.895465246292389	0.0484166273633116	1.6185261068415568	1.4598452978237542	1.794455044265897
-TBV_to_ICV_ratio	656	326	0.656440594421001	0.5825352172641857	0.7397222369276484	4.9488385213856275e-12	2.1444966926004384e-11	FALSE	2.8411261543188346	0.09187979913243279	1.5233670929233558	1.351858778983562	1.7166344117294625
-FEV	851	440	0.6639538816024431	0.5907375262805878	0.7462447149253285	6.423349266925196e-12	2.3858154420007874e-11	FALSE	3.2212445127184934	0.07268834717700441	1.5061287051843337	1.3400429912593257	1.6927991798594848
-g	861	444	0.686686547002424	0.6259349207207068	0.7533345691772222	1.8192772747425903e-15	1.576706971443578e-14	FALSE	0.43848504732622046	0.5078545662376048	1.4562685178052133	1.3274314506663103	1.5976101778258218
-FVC	851	440	0.6918037478282204	0.6105851622447314	0.7838258364315528	7.356450737204961e-9	1.4712901474409921e-8	TRUE	5.254381318669592	0.021891582821578933	1.4454966500821946	1.2757936183280232	1.6377731753644966
-GMV_to_ICV_ratio	656	326	0.6937473233689476	0.616257890070182	0.7809804246510638	1.4423908494314598e-9	3.750216208521796e-9	FALSE	2.4495236019087465	0.11756054269856003	1.441447002842246	1.2804418247061602	1.622697276762032
Liver_age_gap	789	404	1.4335278819553923	1.3033337156075249	1.5767275592848544	1.2304557804364934e-13	7.997962572837207e-13	TRUE	6.327343813829804	0.011889025131095266	1.4335278819553923	1.3033337156075249	1.5767275592848544
Immune_age_gap	789	404	1.419834734704155	1.2863495464053123	1.5671717532034053	3.434325677262183e-12	1.785849352176335e-11	TRUE	7.936114928741619	0.0048457760735790495	1.419834734704155	1.2863495464053123	1.5671717532034053
Six_meter_walk_time	855	442	1.3870493144945122	1.3000939694712956	1.4798205714484498	3.9673747081376237e-23	1.0315174241157822e-21	FALSE	2.27058310104293	0.13185028586262598	1.3870493144945122	1.3000939694712956	1.4798205714484498
Heart_age_gap	789	404	1.384072000829336	1.2545572556810038	1.5269572550834736	8.924800600295477e-11	2.578275728974249e-10	TRUE	5.204257800888338	0.02253163246936455	1.384072000829336	1.2545572556810038	1.5269572550834736
Pancreas_age_gap	789	404	1.3767421665959851	1.2514264845910905	1.514606744081131	5.165692018565931e-11	1.6788499060339276e-10	FALSE	0.3364118355899147	0.561907737320174	1.3767421665959851	1.2514264845910905	1.514606744081131
Smoking_pack_years	850	436	1.323890508913579	1.205007489404188	1.4545022292417995	5.076573718392639e-9	1.0999243056517384e-8	FALSE	2.4796424746968273	0.11532846603720934	1.323890508913579	1.205007489404188	1.4545022292417995
Brain_age_gap	789	404	1.3056536064297173	1.1851007732229384	1.4384695196399444	6.8193368798384e-8	1.2664482776842743e-7	FALSE	2.605990870218606	0.10646059869622818	1.3056536064297173	1.1851007732229384	1.4384695196399444
MRI_brain_age_gap	662	328	1.2984113191162234	1.1549616099752797	1.4596779140089473	1.2321575011082268e-5	1.8844761781655234e-5	FALSE	0.9159006111311239	0.33855364508242364	1.2984113191162234	1.1549616099752797	1.4596779140089473
WMHV_to_ICV_ratio	666	333	1.2915285218461638	1.1867258932609885	1.4055865235724618	3.125631968311182e-9	7.387857379644613e-9	FALSE	0.46763278146725124	0.49407822021507025	1.2915285218461638	1.1867258932609885	1.4055865235724618
Muscle_age_gap	789	404	1.2868043078921616	1.1659574883530663	1.420176415821782	5.401344820993419e-7	9.36233102305526e-7	TRUE	6.107456674269131	0.013461270104429568	1.2868043078921616	1.1659574883530663	1.420176415821782
Adipose_age_gap	789	404	1.273971164433605	1.1518953915164065	1.4089843051387871	2.4597956258723718e-6	3.9971678920426045e-6	TRUE	5.319190532978624	0.021091807108964068	1.273971164433605	1.1518953915164065	1.4089843051387871
-Grip_strength	818	423	0.7987545197272973	0.6906027650987387	0.9238433655758187	0.0024692518626038104	0.003057168972747575	TRUE	4.817878470252994	0.02816599215808734	1.2519490973790168	1.0824345741517707	1.4480104200813984
Kidney_age_gap	789	404	1.2503048535977814	1.12822682971898	1.3855921395873458	2.0302411472658917e-5	2.9325705460507324e-5	FALSE	3.187324007390889	0.07421140134617056	1.2503048535977814	1.12822682971898	1.3855921395873458
Lung_age_gap	789	404	1.2231825763314277	1.1120857667286648	1.3453779014202933	3.37256361014427e-5	4.61508704546058e-5	FALSE	1.7667485082150605	0.18378498917375172	1.2231825763314277	1.1120857667286648	1.3453779014202933
Intestine_age_gap	789	404	1.1858243912952888	1.0758948753259046	1.306985951173798	5.953197481676841e-4	7.739156726179894e-4	FALSE	0.530571073016445	0.4663668674662433	1.1858243912952888	1.0758948753259046	1.306985951173798
Artery_age_gap	789	404	1.1566369949507875	1.0491046272615876	1.2751913425268058	0.003468789577126874	0.0040994785911499425	FALSE	3.387962104215991	0.06567407319976648	1.1566369949507875	1.0491046272615876	1.2751913425268058
-FER	851	440	0.897803727875174	0.8101854032670756	0.9948976253289109	0.039628557824107506	0.04293093764278313	FALSE	0.4581898628511461	0.4984711603861012	1.1138291911158502	1.0051285424160121	1.2342853820465
BMI	861	444	1.1114725408475086	1.0093326212765792	1.2239485606791836	0.03164724563064257	0.035775147234639426	FALSE	1.397217662060265	0.2371899806886113	1.1114725408475086	1.0093326212765792	1.2239485606791836
-Alcohol_units	769	401	0.9221589993729021	0.831971688283889	1.022122786267533	0.12276850984163508	0.1276792502353005	FALSE	0.7558682819290049	0.3846246342172846	1.084411691129222	0.9783560384674346	1.20196397796024
Telomere_length	839	433	1.0154861141235079	0.9228586210503948	1.1174106460683435	0.752833826782038	0.752833826782038	FALSE	2.061675104530985	0.15104404925597104	1.0154861141235079	0.9228586210503948	1.1174106460683435
