## Supplementary Table 2 for "Multimodal Ageing Biomarkers and Plasma Proteomic Signatures Associated with All-Cause Mortality"

biomarker_name	HR	lower_95CI	upper_95CI	p_value	adj_p_benjamini	ph_violation	ph_chisq	ph_p	inverted_HR	inverted_lower_95CI	inverted_upper_95CI
-TBV_to_ICV_ratio	0.7010758334509675	0.594320301073045	0.8270074627461866	2.514453171415275e-5	3.268789122839858e-4	FALSE	0.12401843569484558	0.7247163885395314	1.4263792193172766	1.2091789313235082	1.6825943825147829
WMHV_to_ICV_ratio	1.3206582139228698	1.1606636885843884	1.5027075759811135	2.4294830899942368e-5	3.268789122839858e-4	FALSE	0.40124832434737767	0.5264452734544541	1.3206582139228698	1.1606636885843884	1.5027075759811135
-g	0.789189172975949	0.6867969852186507	0.9068466579598914	8.406295585884076e-4	0.007285456174432865	FALSE	2.8728865326096242	0.0900831696576064	1.267123313703235	1.1027222642576344	1.4560343471537474
Six_meter_walk_time	1.2082475910198096	1.0655925088065283	1.3700004731078956	0.00316709030110739	0.020586086957198033	FALSE	2.593261740679856	0.10731912430290368	1.2082475910198096	1.0655925088065283	1.3700004731078956
-Artery_age_gap	0.8495185493653231	0.7125931750088327	1.0127542488837582	0.0689670834163003	0.32233179833165054	FALSE	3.0551358710357537	0.0804822633276467	1.177137333548634	0.9874063733646976	1.403325256360482
Smoking_pack_years	1.154692972109152	0.9854120443901868	1.3530541537711538	0.07535800854041998	0.32233179833165054	FALSE	1.0983388915921337	0.294630937353528	1.154692972109152	0.9854120443901868	1.3530541537711538
GrimAge2_acceleration	1.1480410307454925	0.9487671101090679	1.3891693696292435	0.15581346455070902	0.3375958398598695	FALSE	2.6830420935414105	0.1014218151797197	1.1480410307454925	0.9487671101090679	1.3891693696292435
Brain_age_gap	1.1458015729673692	0.9633803842976018	1.3627651818670785	0.12397376858909635	0.32233179833165054	FALSE	2.631712407677878	0.10474868556888567	1.1458015729673692	0.9633803842976018	1.3627651818670785
Pancreas_age_gap	1.1395614291832477	0.9658434405872015	1.3445245847429053	0.12159035297737585	0.32233179833165054	FALSE	0.05300611899107995	0.8179126022732559	1.1395614291832477	0.9658434405872015	1.3445245847429053
-BMI	0.8830062425829655	0.7584497195123014	1.0280180800143874	0.10876164958687812	0.32233179833165054	FALSE	2.6844068172701268	0.10133495464391758	1.1324948248098508	0.9727455376913261	1.318478963434808
-FVC	0.8879413287860454	0.6460485227143931	1.2204033840270596	0.4638956636975378	0.6766775284433789	FALSE	0.8070214241679242	0.3690023353976545	1.1262005355321802	0.8194012021666333	1.547871351517791
Muscle_age_gap	1.1224666903160638	0.9604883217657452	1.311761363795514	0.14623547368754028	0.3375958398598695	TRUE	8.200067034707105	0.004188884203169968	1.1224666903160638	0.9604883217657452	1.311761363795514
Lung_age_gap	1.1007029008447191	0.9507901725263385	1.2742526279050466	0.1989866633232943	0.3695466604575465	FALSE	0.17450669808951233	0.6761372317004981	1.1007029008447191	0.9507901725263385	1.2742526279050466
Kidney_age_gap	1.0664904950473597	0.9121569275757843	1.2469367294608025	0.41958554879025733	0.6766775284433789	FALSE	1.290362867877484	0.2559810895052592	1.0664904950473597	0.9121569275757843	1.2469367294608025
Heart_age_gap	1.0604557081007213	0.9150192105845468	1.22900841406924	0.43542912118836685	0.6766775284433789	FALSE	1.9168692882671232	0.16620219926901572	1.0604557081007213	0.9150192105845468	1.22900841406924
-Intestine_age_gap	0.9443787544021672	0.8090100748182352	1.1023981771383577	0.4684690581531085	0.6766775284433789	FALSE	0.08191064902320754	0.7747246640722709	1.0588971801182074	0.9071132561157109	1.2360785497321225
FEV	1.0522323212891576	0.7620365724458075	1.4529392656470004	0.7571258769799093	0.8838227299188274	FALSE	0.7920405361920805	0.37348382453010104	1.0522323212891576	0.7620365724458075	1.4529392656470004
-Alcohol_units	0.9610407061684664	0.8292164042192082	1.1138217167597493	0.5975592921643621	0.8177127155933376	FALSE	2.0989113052100907	0.14740406190527902	1.040538651049297	0.8978097526318024	1.2059578113889364
-Grip_strength	0.9736080747138968	0.7773791317146534	1.2193698601830283	0.8158363660789176	0.8838227299188274	FALSE	3.6698431083116563	0.055405399348827634	1.0271073401829158	0.8200957171845294	1.2863736099968557
Telomere_length	1.0255051296755366	0.8866367544817393	1.1861235908334982	0.7344232579299066	0.8838227299188274	FALSE	0.040032244046280564	0.8414175503360828	1.0255051296755366	0.8866367544817393	1.1861235908334982
-MRI_brain_age_gap	0.978781986556021	0.8419102634769663	1.1379053312048868	0.7802103197710056	0.8838227299188274	FALSE	0.11468600001951736	0.7348709890824326	1.0216779770525175	0.87880772905874	1.1877750437085137
Liver_age_gap	1.0211174734537452	0.8618569338208627	1.2098073980446524	0.8091268573245237	0.8838227299188274	FALSE	3.2590998162668985	0.07102810804277397	1.0211174734537452	0.8618569338208627	1.2098073980446524
-Adipose_age_gap	0.9805474129985917	0.7954913609701284	1.2086532630168125	0.8539448443929238	0.8881026381686409	TRUE	5.037145306172986	0.02480934110835463	1.0198384970920689	0.8273671453994907	1.2570846762942423
-Immune_age_gap	0.9954393252883147	0.8265113889783253	1.1988938852437772	0.9615764481093719	0.9615764481093719	TRUE	4.13021923580531	0.042123893227877136	1.0045815697610343	0.8341021772720651	1.2099046829059779
