## Supplementary Table 3 for "Multimodal Ageing Biomarkers and Plasma Proteomic Signatures Associated with All-Cause Mortality"

SeqID	UniProt	Gene_Names	n_subjects	n_events	HR	lower_95CI	upper_95CI	p_value	adj_p_benjamini	ph_violation	ph_p	ph_chisq	inverted_HR	inverted_lower_95CI	inverted_upper_95CI
seq.4374.45	Q99988	GDF15	694	358	1.5340961402712800	1.3703674348010800	1.7173868174537100	1.07284995139757E-13	1.04098630784106E-09	TRUE	2.62931552099696E-04	13.31756392740480	1.5340961402712800	1.3703674348010800	1.7173868174537100
seq.2609.59	P01034	CST3	694	358	1.4787128283902100	1.2918743831634000	1.6925729446631600	1.379923719844E-08	1.33893998536464E-05	TRUE	0.02138451594852240	5.295180391660770	1.4787128283902100	1.2918743831634000	1.6925729446631600
seq.2201.17	P39060	COL18A1	694	358	1.47457254961068	1.2956167891620700	1.678246393728500	4.02190803378879E-09	6.15490805563869E-06	FALSE	0.21284927689336400	1.5519399716896900	1.47457254961068	1.2956167891620700	1.678246393728500
seq.23173.3	P01033	TIMP1	694	358	1.4553057701519200	1.2838545889665900	1.6496532417602100	4.44031293305893E-09	6.15490805563869E-06	FALSE	0.06477907804208250	3.410595186341840	1.4553057701519200	1.2838545889665900	1.6496532417602100
seq.11388.75	Q14508	WFDC2	694	358	1.4455480337022800	1.2827851231724500	1.6289626999826100	1.4848791013543E-09	2.88155638408815E-06	TRUE	6.08383588587539E-04	11.750149267348900	1.4455480337022800	1.2827851231724500	1.6289626999826100
seq.33814.35	Q9NPH5	NOX4	694	358	1.4312450035872000	1.2540338507276800	1.6334983773401700	1.05766173981623E-07	5.40131150601942E-05	TRUE	0.0023484323655065900	9.255078750429180	1.4312450035872000	1.2540338507276800	1.6334983773401700
seq.13731.14	P10643	C7	694	358	1.3980639289323100	1.2552525293563500	1.5571231315374400	1.09341406439204E-09	2.88155638408815E-06	TRUE	0.005763292649159100	7.622862819818360	1.3980639289323100	1.2552525293563500	1.5571231315374400
seq.4721.54	Q07654	TFF3	694	358	1.3945814837390100	1.2664640206725000	1.5356595079226800	1.33693505250656E-11	6.4861404072356E-08	TRUE	0.0064768757673644800	7.412597148001440	1.3945814837390100	1.2664640206725000	1.5356595079226800
seq.6506.54	P49755	TMED10	694	358	1.3935461517867000	1.2406581687540100	1.56527472761482	2.18180914904404E-08	1.74885892811905E-05	FALSE	0.07189057035980900	3.239317723780440	1.3935461517867000	1.2406581687540100	1.56527472761482
seq.13463.1	Q92626	PXDN	694	358	1.393264788043910	1.21740366001455	1.5945300916705200	1.45370257807579E-06	4.40789878595918E-04	TRUE	1.14826186634653E-04	14.875807820013600	1.393264788043910	1.21740366001455	1.5945300916705200
seq.12549.33	O60760	HPGDS	694	358	0.7233686992145770	0.639689131063552	0.8179946314445100	2.43181230768708E-07	9.83161450895324E-05	FALSE	0.09654216764465240	2.7617567982039800	1.3824208886640900	1.2225019108427200	1.5632593261939500
seq.5581.28	Q08830	FGL1	694	358	1.3633635994127200	1.2166518675551200	1.527766778461300	9.50872969136525E-08	5.1257335664065E-05	FALSE	0.16775843096043300	1.9028610041839500	1.3633635994127200	1.2166518675551200	1.527766778461300
seq.32827.70	P04798	CYP1A1	694	358	1.3624415793905700	1.19535075706009	1.5528890129434600	3.60421329782861E-06	8.32659086400738E-04	FALSE	0.06094653273618140	3.5114380504907400	1.3624415793905700	1.19535075706009	1.5528890129434600
seq.22985.160	P18065	IGFBP2	694	358	1.357681545952110	1.1980041930041300	1.5386416767011800	1.6689519396478E-06	4.76289431482429E-04	FALSE	0.9273573674941980	0.008312002103962870	1.357681545952110	1.1980041930041300	1.5386416767011800
seq.15304.1	Q06141	REG3A	694	358	1.3573239001825000	1.2195158041122300	1.510704628668410	2.23113172083264E-08	1.74885892811905E-05	FALSE	0.309310482069066	1.0336177167601500	1.3573239001825000	1.2195158041122300	1.510704628668410
seq.7211.2	P07998	RNASE1	694	358	1.3537646268575400	1.1980300389052200	1.529743500092440	1.18811119535155E-06	3.97525618224004E-04	TRUE	9.19256674935713E-04	10.983519920152500	1.3537646268575400	1.1980300389052200	1.529743500092440
seq.6390.18	P0C0P6	NPS	694	358	0.742711990706639	0.670545468664117	0.8226453341611220	1.17428508545681E-08	1.26600979824305E-05	TRUE	0.015624232870132700	5.844677991036810	1.3464169321523500	1.215590678599950	1.4913231790116100
seq.33298.52	Q6PRD7	CEMP1	694	358	1.3439347153451700	1.2079802634203900	1.4951904214028900	5.56221265157233E-08	3.39830542274054E-05	TRUE	9.02724296599662E-05	15.329980805711100	1.3439347153451700	1.2079802634203900	1.4951904214028900
seq.6442.6	Q86Y29	BAGE3	694	358	0.7454657434601690	0.6724417202904630	0.8264198337256310	2.34310688091803E-08	1.74885892811905E-05	TRUE	0.03656647809424280	4.370489880462190	1.3414432638559400	1.2100387226814800	1.4871177231062400
seq.33030.6	P49908	SELENOP	694	358	0.7513403980754550	0.675846810485012	0.8352667868256540	1.21208793164658E-07	5.8804446003834E-05	FALSE	0.10668633898291000	2.6026329950658200	1.3309546545899600	1.1972222717012300	1.4796252412323500
seq.3485.28	P61769	B2M	694	358	1.329551789903000	1.180580759691390	1.4973206597881300	2.62817400447203E-06	6.37529309134802E-04	TRUE	0.011945240561133300	6.318978751384650	1.329551789903000	1.180580759691390	1.4973206597881300
seq.6075.61	P07686	HEXB	694	358	0.7554396002123760	0.6807619666190950	0.8383091558467600	1.28490893550872E-07	5.93689114344816E-05	TRUE	0.007023633153331270	7.2669152139939900	1.3237325654081000	1.1928773448620100	1.4689422280248000
seq.15515.2	P0DJI8	SAA1	694	358	1.3218322248023100	1.2016689593457600	1.4540114537676900	9.58438915781626E-09	1.16246659997864E-05	FALSE	0.06806669156268040	3.32903762223304	1.3218322248023100	1.2016689593457600	1.4540114537676900
seq.9468.8	Q12907	LMAN2	694	358	1.3196670079189600	1.166416926129320	1.4930519034638100	1.0622760099744E-05	0.0017469939194545000	FALSE	0.23330067266474600	1.4206243062951500	1.3196670079189600	1.166416926129320	1.4930519034638100
seq.11178.21	Q4LDE5	SVEP1	694	358	1.3191485135363500	1.1936626556859300	1.457826289928790	5.603719134685E-08	3.39830542274054E-05	FALSE	0.06764398375404770	3.3392853267886800	1.3191485135363500	1.1936626556859300	1.457826289928790
seq.6252.62	Q96QR1	SCGB3A1	694	358	1.3165626932382500	1.1760934916264600	1.4738091296038500	1.7739679324756E-06	4.91794595680306E-04	FALSE	0.12858864165424300	2.309460892240000	1.3165626932382500	1.1760934916264600	1.4738091296038500
seq.3591.51	P55285	CDH6	694	358	0.7601506146799960	0.6786739240653210	0.8514088084261820	2.12821131128331E-06	5.43421956667946E-04	FALSE	0.7758029338179410	0.08110690537329430	1.3155287658630300	1.1745239068509100	1.473461650051190
seq.3079.62	Q99969	RARRES2	694	358	1.312022278554780	1.1663019217595700	1.4759492609144000	6.15436047830149E-06	0.0011267124475652700	TRUE	0.018470884325948000	5.550928678601670	1.312022278554780	1.1663019217595700	1.4759492609144000
seq.6225.3	Q16651	PRSS8	694	358	0.763957089385955	0.6890751516834160	0.8469764625777700	3.13130765571853E-07	1.21532312733748E-04	TRUE	0.014495648522839100	5.976755057793070	1.3089740430365900	1.1806703541164600	1.4512205200796900
seq.15585.304	Q9UBX5	FBLN5	694	358	1.3049930629314000	1.1605884821490600	1.467364979484920	8.62664352086373E-06	0.0015218967651443800	FALSE	0.06813144387284190	3.327473844319900	1.3049930629314000	1.1605884821490600	1.467364979484920
seq.31571.18	P60602	ROMO1	694	358	0.7673347846286990	0.6852430948225800	0.8592610070060200	4.48815825488138E-06	9.56629304853919E-04	FALSE	0.8389818730830700	0.04128859677704510	1.3032121311741200	1.1637907362797300	1.4593361210869500
seq.2789.26	P09237	MMP7	694	358	1.3029895841108100	1.1636144166311100	1.4590588016403900	4.53518994365457E-06	9.56629304853919E-04	TRUE	7.52217621868502E-04	11.355576653417300	1.3029895841108100	1.1636144166311100	1.4590588016403900
seq.4811.33	Q14624	ITIH4	694	358	1.3016697825018600	1.1722603961466200	1.4453650641512600	8.02426815091101E-07	2.88368421734406E-04	TRUE	0.01957968342893030	5.44898640772752	1.3016697825018600	1.1722603961466200	1.4453650641512600
seq.17678.28	Q9Y279	VSIG4	694	358	1.3010124544991900	1.1547728646220800	1.4657717189396800	1.5229272142496E-05	0.002412305617945450	TRUE	0.018682666614715500	5.530977349250120	1.3010124544991900	1.1547728646220800	1.4657717189396800
seq.9316.67	Q9HC57	WFDC1	694	358	1.2994026263668900	1.1506552988383100	1.4673787945997500	2.41770441414155E-05	0.003501341183644100	TRUE	5.96427376404895E-05	16.113960944959500	1.2994026263668900	1.1506552988383100	1.4673787945997500
seq.6379.62	Q86TH1	ADAMTSL2	694	358	1.298758543299920	1.1776421069644800	1.4323313881348900	1.66142143746148E-07	7.00903139464729E-05	TRUE	0.007793913972190780	7.080226922625330	1.298758543299920	1.1776421069644800	1.4323313881348900
seq.35044.15	Q3MJ40	CCDC144BP	694	358	0.7709581203856890	0.688832250362591	0.8628754287793060	6.00187056233959E-06	0.0011267124475652700	TRUE	0.002200031317818310	9.3746798054486300	1.2970873171421100	1.158915837265970	1.4517322606100600
seq.8480.29	Q12805	EFEMP1	694	358	1.2954590214738300	1.163513491838680	1.4423675256793900	2.32200836081338E-06	5.77703772435185E-04	TRUE	0.02397560627605270	5.096396183934400	1.2954590214738300	1.163513491838680	1.4423675256793900
seq.13095.51	P05451	REG1A	694	358	1.2935194099834000	1.1585664857644700	1.4441920119066400	4.69229281292808E-06	9.68708875826407E-04	FALSE	0.1246352111510930	2.358083667164960	1.2935194099834000	1.1585664857644700	1.4441920119066400
seq.11196.31	P12111	COL6A3	694	358	1.2929310523763700	1.1368186347031400	1.470481442834200	9.10964497036944E-05	0.009504396252418780	TRUE	0.003431578410002360	8.56250014923504	1.2929310523763700	1.1368186347031400	1.470481442834200
seq.30712.27	P29400	COL4A5	694	358	1.2904364628705000	1.1554795670718100	1.4411559599671000	6.0658933179068E-06	0.0011267124475652700	TRUE	0.006665774364782050	7.360891226486790	1.2904364628705000	1.1554795670718100	1.4411559599671000
seq.15559.5	P58335	ANTXR2	694	358	0.7757000890187070	0.6933334213113260	0.8678517573342900	9.22277363177194E-06	0.0015980102240907700	TRUE	0.015953616999215100	5.8079791339562200	1.289158031765910	1.1522705249472800	1.4423075092913700
seq.5646.20	Q93091	RNASE6	694	358	1.2888090279476500	1.1569706121703800	1.4356706151796100	4.06311083647239E-06	9.16845684797479E-04	FALSE	0.05858100796948570	3.577109276695940	1.2888090279476500	1.1569706121703800	1.4356706151796100
seq.8841.65	Q8IUL8	CILP2	694	358	0.7762459175023670	0.6957456691199680	0.8660603309270360	5.78135519794483E-06	0.001121929789713170	TRUE	0.02809608080041270	4.822162141041960	1.2882515417505600	1.15465397073388	1.4373068268824100
seq.7655.11	P16860	NPPB	694	358	1.2872018682462400	1.162123436463300	1.4257423933029300	1.2933085129674E-06	4.04805564558797E-04	TRUE	0.03195796184960460	4.600750580734420	1.2872018682462400	1.162123436463300	1.4257423933029300
seq.5437.63	P05413	FABP3	694	358	1.2864687834357900	1.114756075501020	1.4846314517827900	5.68594247717983E-04	0.033036347219207100	TRUE	5.17458488286724E-04	12.051675500758100	1.2864687834357900	1.114756075501020	1.4846314517827900
seq.23652.15	Q9P0Z9	PIPOX	694	358	1.28470925118795	1.172805743626810	1.4072900555414500	7.12140964340113E-08	4.0646492805836E-05	FALSE	0.5588474748372400	0.34170367589760200	1.28470925118795	1.172805743626810	1.4072900555414500
seq.15386.7	P15090	FABP4	694	358	1.282812062002230	1.117531442003890	1.4725373484504500	4.01698406457118E-04	0.026696435875708400	TRUE	0.0010354841591289500	10.763017594252800	1.282812062002230	1.117531442003890	1.4725373484504500
seq.9756.6	Q01995	TAGLN	694	358	1.281619918616760	1.1408009988403500	1.4398213338390400	2.93852623722668E-05	0.004015847898564860	FALSE	0.05181279923231950	3.781803067132400	1.281619918616760	1.1408009988403500	1.4398213338390400
seq.3438.10	O95633	FSTL3	694	358	1.2799369736397900	1.1279666200114600	1.4523822136452300	1.29591814172819E-04	0.012035101544450700	TRUE	4.82914351109508E-05	16.514029218439300	1.2799369736397900	1.1279666200114600	1.4523822136452300
seq.3352.80	P23280	CA6	694	358	0.7824831472582690	0.6964293378451220	0.879170136108439	3.68553869760637E-05	0.004739210442782730	FALSE	0.3433878605694210	0.8977420956861040	1.2779827955450400	1.1374362696467400	1.4358958557004200
seq.32793.2	P53985	SLC16A1	694	358	0.7833178852146880	0.6859008989009690	0.8945707904456330	3.131292641173E-04	0.021702094640929800	FALSE	0.42947326151216700	0.6242474793080900	1.276620920925260	1.1178545182565700	1.4579365643088000
seq.7145.1	Q06033	ITIH3	694	358	1.2760463062860400	1.148442983394310	1.4178276147185900	5.76845261566724E-06	0.001121929789713170	FALSE	0.37755275983981300	0.7786551456816170	1.2760463062860400	1.148442983394310	1.4178276147185900
seq.4496.60	P39900	MMP12	694	358	1.2760015529572000	1.1462217870716900	1.4204754974242600	8.44041082129936E-06	0.0015166167814642200	TRUE	0.0032342150994453500	8.670392584032430	1.2760015529572000	1.1462217870716900	1.4204754974242600
seq.5496.49	Q9HCB6	SPON1	694	358	1.2747803211816800	1.137448864040690	1.4286926811805500	2.98713902621043E-05	0.004025584718238860	TRUE	0.006098275819466900	7.521031268382640	1.2747803211816800	1.137448864040690	1.4286926811805500
seq.7861.9	Q01974	ROR2	694	358	1.2740850433927500	1.130056671510170	1.436470168905590	7.56987074270679E-05	0.008540750676335350	TRUE	1.75430624829822E-04	14.077491558234200	1.2740850433927500	1.130056671510170	1.436470168905590
seq.4152.58	P03952	KLKB1	694	358	0.7860066876968600	0.7001467733476900	0.882395715615745	4.5061813437854E-05	0.005678373711525940	TRUE	0.00933312590511223	6.757943517550580	1.2722538060460800	1.133278394605750	1.4282719539198700
seq.2788.55	P08254	MMP3	694	358	1.2696141002806400	1.12070834373649	1.4383045978378300	1.76559786866746E-04	0.015433870378090400	FALSE	0.6866445490520090	0.1627419123001670	1.2696141002806400	1.12070834373649	1.4383045978378300
seq.3447.64	P10145	CXCL8	694	358	1.2684397413292	1.1660662844362000	1.3798009588805000	3.05463659649933E-08	2.11708134970235E-05	FALSE	0.33425240469752000	0.9323523839543720	1.2684397413292	1.1660662844362000	1.3798009588805000
seq.5701.81	P05452	CLEC3B	694	358	0.7890152175210060	0.7127186792239060	0.8734793006374170	4.94905072077778E-06	0.0010004299821605600	TRUE	0.0020436446866750500	9.509916440507790	1.2674026784196700	1.1448468203771500	1.4030781416995000
seq.34699.16	Q9ULC0	EMCN	694	358	1.2666862989547300	1.1735266839529	1.367241326422210	1.31592450249036E-09	2.88155638408815E-06	FALSE	0.696242890670362	0.15240993927781800	1.2666862989547300	1.1735266839529	1.367241326422210
seq.6425.87	Q99542	MMP19	694	358	1.266258607480550	1.131895108152280	1.4165719504133300	3.71204775483343E-05	0.004739210442782730	TRUE	0.018319970186009500	5.565290523283020	1.266258607480550	1.131895108152280	1.4165719504133300
seq.12632.14	P18440	NAT1	694	358	0.7902681047722580	0.7024782168977070	0.8890292430395420	8.9390822784183E-05	0.009427816885597040	FALSE	0.5036704519576940	0.44719410032823900	1.2653933443109000	1.1248223923220500	1.4235316853186000
seq.33300.45	Q03001	DST	694	358	0.7905040158090130	0.7053111225070370	0.8859871609410800	5.33133149903269E-05	0.006476752478426830	FALSE	0.4922830190243300	0.47153243779305300	1.2650157114971600	1.1286845273669900	1.4178140229031000
seq.18893.26	Q9Y653	ADGRG1	694	358	1.264608674756540	1.147833531638960	1.3932639674552700	2.04291923199319E-06	5.40050175033347E-04	TRUE	0.035237289853698	4.433639658383780	1.264608674756540	1.147833531638960	1.3932639674552700
seq.21495.134	O15354	GPR37	694	358	1.2638953039083600	1.1225303961391400	1.4230628807343300	1.08880251164196E-04	0.010780255888226500	TRUE	0.016813004412932600	5.715789269746840	1.2638953039083600	1.1225303961391400	1.4230628807343300
seq.2948.58	P10912	GHR	694	358	0.7929107201546480	0.7060559620682630	0.8904498282182580	8.84985445591069E-05	0.009427816885597040	FALSE	0.6820278001974760	0.16785211299796700	1.2611760373285900	1.1230278992820400	1.4163183284660300
seq.5121.3	Q9H3T3	SEMA6B	694	358	1.2609622813838600	1.1343904723420900	1.401656584606160	1.73629954181805E-05	0.002632392883478210	FALSE	0.0972526460422445	2.750029303528380	1.2609622813838600	1.1343904723420900	1.401656584606160
seq.9525.1	Q13308	PTK7	694	358	1.2605403137138300	1.1262673889547500	1.4108211762860500	5.59750567282961E-05	0.006705258955983420	TRUE	0.00247336524794308	9.160192686188740	1.2605403137138300	1.1262673889547500	1.4108211762860500
seq.13691.10	Q8N695	SLC5A8	694	358	0.7935995944516260	0.7123120288622330	0.8841635277727350	2.75413166019841E-05	0.0038176199284150200	FALSE	0.7861290005013080	0.07362577943730420	1.2600812890926400	1.1310124977888000	1.4038791421187800
seq.4834.61	P29317	EPHA2	694	358	1.2555357421420900	1.1146266209047300	1.4142583446614300	1.79199809382144E-04	0.015524783486026300	TRUE	8.65936058139239E-04	11.094296955016800	1.2555357421420900	1.1146266209047300	1.4142583446614300
seq.2654.19	P19438	TNFRSF1A	694	358	1.2551075460128100	1.1049747971998900	1.42563880737394	4.72851540565328E-04	0.029429974454907300	TRUE	0.0011944819343062500	10.49886037593940	1.2551075460128100	1.1049747971998900	1.42563880737394
seq.20411.52	Q6PID6	TTC33	694	358	0.7989359801592690	0.7078547318647030	0.9017368559670160	2.78208247033147E-04	0.01970404832819430	FALSE	0.398072272614914	0.7141417441288010	1.2516647451534800	1.1089709746061200	1.4127192416524500
seq.9002.36	Q86U17	SERPINA11	694	358	1.24919262150825	1.1105624061368200	1.405127885661930	2.0952288188995E-04	0.016801657214695700	FALSE	0.360282806118902	0.8369072270650540	1.24919262150825	1.1105624061368200	1.405127885661930
seq.16785.45	Q01523	DEFA5	694	358	1.2485664319076300	1.1217194313654000	1.3897576268149100	4.8793049633274E-05	0.006069730263995620	FALSE	0.09164756386213680	2.845193423302160	1.2485664319076300	1.1217194313654000	1.3897576268149100
seq.6605.17	P35858	IGFALS	694	358	0.8010744011894280	0.7222341366522000	0.8885209984889260	2.71686777169995E-05	0.0038176199284150200	TRUE	0.008657748114585970	6.892100382273110	1.2483234996839400	1.125465804072910	1.3845925431264400
seq.8239.223	P06276	BCHE	694	358	0.8015776846539840	0.7200264100551440	0.892365579320948	5.33999998221319E-05	0.006476752478426830	FALSE	0.06986993616516080	3.286073199531520	1.2475397196613200	1.1206169569661800	1.3888379454351000
seq.29465.32	Q01524	DEFA6	694	358	1.2467566067308000	1.123382327840500	1.383680335629770	3.34917876280361E-05	0.004391497504795060	FALSE	0.05700111414052550	3.6225595510831600	1.2467566067308000	1.123382327840500	1.383680335629770
seq.31068.5	P11509	CYP2A6	694	358	0.8047861260847670	0.722426908730711	0.8965345848986830	8.05465252978152E-05	0.008983252126031040	FALSE	0.9781816874889200	7.47946378981601E-04	1.2425661521588800	1.1154059384256900	1.3842230790613500
seq.3339.33	P35442	THBS2	694	358	1.2394609430410100	1.111222538703850	1.3824984427656100	1.16897906049366E-04	0.011230300815811900	TRUE	0.0014599357169191500	10.128507537165500	1.2394609430410100	1.111222538703850	1.3824984427656100
seq.20175.17	Q14050	COL9A3	694	358	1.2389319910932200	1.1047572291232300	1.3894025203821400	2.48823429469665E-04	0.01862735826481440	FALSE	0.39248680589192400	0.7312237654064380	1.2389319910932200	1.1047572291232300	1.3894025203821400
seq.34459.52	Q7LBC6	KDM3B	694	358	0.8072145190645000	0.7249969454631070	0.898755896650451	9.32352830778806E-05	0.009624063316007190	FALSE	0.9072744527764310	0.013566909336125800	1.238828064142010	1.1126491672843200	1.3793161560994300
seq.20091.138	P20827	EFNA1	694	358	1.2383689727110400	1.1010125329431800	1.392861267867630	3.64897620869674E-04	0.024759451855233900	TRUE	0.0042888038208794100	8.157305725668550	1.2383689727110400	1.1010125329431800	1.392861267867630
seq.4153.11	P07288_P01011	KLK3_SERPINA3	694	358	1.2381663708956000	1.1115629820079800	1.379189471789900	1.03678296979824E-04	0.010479067870783600	FALSE	0.23940844841784000	1.384073797704830	1.2381663708956000	1.1115629820079800	1.379189471789900
seq.5452.71	P07306	ASGR1	694	358	1.2381565092618400	1.1258895540760600	1.3616180520348700	1.05790914917726E-05	0.0017469939194545000	FALSE	0.18421147249649800	1.7633157754820200	1.2381565092618400	1.1258895540760600	1.3616180520348700
seq.16770.3	P48304	REG1B	694	358	1.2377965786784500	1.1096731372047400	1.3807132197932900	1.29914413491879E-04	0.012035101544450700	FALSE	0.1632602066589530	1.943766035373630	1.2377965786784500	1.1096731372047400	1.3807132197932900
seq.7100.31	P06729	CD2	694	358	1.2373589800842700	1.113501313848820	1.3749936587888500	7.56341534223367E-05	0.008540750676335350	FALSE	0.6984803927117410	0.15005752364969500	1.2373589800842700	1.113501313848820	1.3749936587888500
seq.27221.34	O14793	MSTN	694	358	0.8096890534805400	0.7245078831252310	0.9048850655678690	1.97443936791914E-04	0.015964987655766200	FALSE	0.06658090401355310	3.365363130235160	1.2350420148344400	1.10511272431316	1.3802472316607600
seq.27065.12	Q9HC98	NEK6	694	358	0.81018190876381	0.7253460742770240	0.9049400673222370	1.91544864734217E-04	0.015750506970475500	FALSE	0.07842135310038310	3.097318793456190	1.2342907058068200	1.1050455561759500	1.3786522536800600
seq.31342.27	Q8IX18	DHX40	694	358	1.23423065063145	1.1232609950362800	1.3561632654296300	1.19708930780084E-05	0.0019358929255986000	FALSE	0.32981179193856000	0.9496366901770540	1.23423065063145	1.1232609950362800	1.3561632654296300
seq.2950.57	P22692	IGFBP4	694	358	1.2335344801220300	1.1061965822160800	1.3755306589373500	1.59681082537883E-04	0.014214546273991500	TRUE	0.006586779021013790	7.382329743348580	1.2335344801220300	1.1061965822160800	1.3755306589373500
seq.14042.11	Q8N474	SFRP1	694	358	1.2319736875506600	1.1328063340399500	1.3398222813641500	1.10293470814717E-06	3.82206266898284E-04	FALSE	0.19399852384322600	1.6869877695292500	1.2319736875506600	1.1328063340399500	1.3398222813641500
seq.31936.20	Q7Z6W1	TMCO2	694	358	0.8118823335524380	0.7278630432312760	0.9056002082593820	1.84764182063898E-04	0.01572602507514040	FALSE	0.2518929637083420	1.3127743179151800	1.23170557933493	1.1042400287452000	1.3738848390496600
seq.2602.2	O15123	ANGPT2	694	358	1.2310184806684100	1.10386956083681	1.3728130147898800	1.86537770395642E-04	0.015738921618686200	TRUE	0.007817106931781240	7.074902634809130	1.2310184806684100	1.10386956083681	1.3728130147898800
seq.22383.21	O75030	MITF	694	358	1.2301139654541000	1.1019279693285100	1.3732116890791900	2.25425628593115E-04	0.017359562493960200	FALSE	0.3849557400286920	0.7548159590760850	1.2301139654541000	1.1019279693285100	1.3732116890791900
seq.33775.12	Q92954	PRG4	694	358	0.813357547699748	0.7240958749076530	0.9136227995837140	4.95671315107181E-04	0.030248419940157100	TRUE	0.03981179293267560	4.225887527703580	1.2294715931856700	1.0945436130267800	1.381032587884220
seq.17327.3	Q9BT09	CNPY3	694	358	1.2279443032499600	1.114714665256510	1.3526754952461800	3.18089416787553E-05	0.004227974809711810	TRUE	0.0162112996339786	5.779809359566790	1.2279443032499600	1.114714665256510	1.3526754952461800
seq.9278.9	P48061	CXCL12	694	358	1.227671838167540	1.1083989053406800	1.3597795297049900	8.36790014727439E-05	0.009226560810114030	FALSE	0.7422979153613070	0.10811722427838200	1.227671838167540	1.1083989053406800	1.3597795297049900
seq.20159.1	Q496H8	NRN1L	694	358	1.227392491410800	1.1080331475105100	1.359609440707020	8.66175231788344E-05	0.009427816885597040	FALSE	0.4275207376808950	0.6295491477468770	1.227392491410800	1.1080331475105100	1.359609440707020
seq.31008.18	Q9Y2H1	STK38L	694	358	0.8149596182184920	0.7308257349196800	0.908779135151588	2.32767526180806E-04	0.017679827621918800	FALSE	0.3364449336246590	0.923930995819809	1.2270546633783000	1.1003773758881400	1.3683152524861500
seq.12370.30	Q13790	APOF	694	358	1.226811421058190	1.0866141386431000	1.3850972569878900	9.6142387331048E-04	0.04572890118986070	FALSE	0.11625101083404100	2.467116581985570	1.226811421058190	1.0866141386431000	1.3850972569878900
seq.18275.5	P50238	CRIP1	694	358	0.8163738109717520	0.7384002579032530	0.9025812113514510	7.4595998650809E-05	0.008540750676335350	FALSE	0.16776749559195400	1.9027798462100500	1.224929054019600	1.1079335437336200	1.3542790502803700
seq.18883.4	P60981	DSTN	694	358	0.8175945762757470	0.7354044837127120	0.9089703774727790	1.9483320062579E-04	0.015886273493042300	FALSE	0.34251572989334500	0.9009924809044230	1.2231000902123600	1.100145862597100	1.3597958975603100
seq.4763.31	P43652	AFM	694	358	0.8181150156909390	0.7320348322766770	0.9143173922713210	4.01377310226719E-04	0.026696435875708400	FALSE	0.3775283014316210	0.7787349990651010	1.2223220217458700	1.0937121052852700	1.3660552147360700
seq.2677.1	P00533	EGFR	694	358	0.8182399638688710	0.7346510400623770	0.9113396727993270	2.63722966538513E-04	0.018954844032023600	FALSE	0.09118461888975950	2.853334744165750	1.2221353687880500	1.097285710089130	1.3611904774749800
seq.2474.54	P02743	APCS	694	358	0.8184856086708110	0.7283953026632680	0.9197185774699130	7.61150319962752E-04	0.03949433986416360	FALSE	0.8733046689222370	0.025428220883217800	1.2217685801757200	1.087289117015490	1.37288090181753
seq.33169.3	Q6PF18	MORN3	694	358	0.8185491250893060	0.7360195967468700	0.9103326503070010	2.22051753642013E-04	0.01723654532470770	FALSE	0.08268533599324510	3.0113120780466700	1.2216737754021800	1.0984995426262700	1.3586594764866300
seq.25209.15	P54710	FXYD2	694	358	1.2208436560517600	1.0993680830701900	1.3557417715452100	1.90273829937163E-04	0.015750506970475500	FALSE	0.30815625876158200	1.0385615271468900	1.2208436560517600	1.0993680830701900	1.3557417715452100
seq.3216.2	P01833	PIGR	694	358	1.2206908251682200	1.095639092560820	1.3600154473925600	2.98806075813951E-04	0.02085838383901270	FALSE	0.05674509669409670	3.630050439581000	1.2206908251682200	1.095639092560820	1.3600154473925600
seq.24975.3	Q7L513	FCRLA	694	358	1.2202000385944300	1.1173603896849700	1.33250484618095	9.41368533344001E-06	0.0016024734875503200	FALSE	0.6840667605475340	0.16558387047992200	1.2202000385944300	1.1173603896849700	1.33250484618095
seq.13565.2	Q08999	RBL2	694	358	1.2197607045443400	1.1146962957068400	1.3347278376008800	1.54140934054023E-05	0.002412305617945450	TRUE	0.042318644506259800	4.12241429924676	1.2197607045443400	1.1146962957068400	1.3347278376008800
seq.2991.9	P14778	IL1R1	694	358	1.2196454733842500	1.091217961295260	1.3631878630196100	4.69341544575441E-04	0.029429974454907300	FALSE	0.05964043408729290	3.5473554071235100	1.2196454733842500	1.091217961295260	1.3631878630196100
seq.10702.1	Q2UY09	COL28A1	694	358	1.2195205350855400	1.0832053746140700	1.372990173747250	0.0010324594527182900	0.0483959133803166	TRUE	0.013440048290314800	6.110245184737810	1.2195205350855400	1.0832053746140700	1.372990173747250
seq.6462.12	Q99727	TIMP4	694	358	1.2194555639874800	1.1020844552822400	1.3493266014347200	1.21786237785797E-04	0.01158521436505480	TRUE	0.04164713925177780	4.149487013355230	1.2194555639874800	1.1020844552822400	1.3493266014347200
seq.28150.86	O75072	FKTN	694	358	1.2186772201553200	1.0993748112032100	1.3509261371015500	1.68320440117033E-04	0.014847393004141600	FALSE	0.3137376603796830	1.0148754423755000	1.2186772201553200	1.0993748112032100	1.3509261371015500
seq.3074.6	P18428	LBP	694	358	1.217517337636880	1.0872837824616800	1.3633501127831200	6.50246128207224E-04	0.035531500378959100	TRUE	0.009947141800897020	6.644338250592960	1.217517337636880	1.0872837824616800	1.3633501127831200
seq.18882.7	Q9H4D0	CLSTN2	694	358	1.2167161329252600	1.0945267054831400	1.352546393527360	2.80507645174774E-04	0.019722939718339300	FALSE	0.23843619323647300	1.3898158936599200	1.2167161329252600	1.0945267054831400	1.352546393527360
seq.24646.47	P21549	AGXT	694	358	1.2164040634177900	1.1127713565165000	1.329688113226840	1.61856197150317E-05	0.0024928423507135300	FALSE	0.37773257850126600	0.7780682856755610	1.2164040634177900	1.1127713565165000	1.329688113226840
seq.5345.51	Q8WWK9	CKAP2	694	358	0.8222244221516140	0.7408229163423730	0.9125703126469120	2.3322868552052E-04	0.017679827621918800	FALSE	0.862813612019012	0.029857652739971400	1.2162129621292200	1.0958059736783400	1.349850251578680
seq.29805.5	Q9NW61	PLEKHJ1	694	358	1.2160101931976900	1.1038222165665300	1.3396004970439500	7.49268597488017E-05	0.008540750676335350	FALSE	0.30282711787032500	1.0617028834177100	1.2160101931976900	1.1038222165665300	1.3396004970439500
seq.15367.38	Q8TDL5	BPIFB1	694	358	1.2156721446376100	1.0950399909349100	1.3495934171190100	2.49567821748518E-04	0.01862735826481440	FALSE	0.9574349477465110	0.0028486462705751100	1.2156721446376100	1.0950399909349100	1.3495934171190100
seq.25267.10	O43301	HSPA12A	694	358	0.8233499192212500	0.7383222244147830	0.9181696921272660	4.73935501165172E-04	0.029429974454907300	FALSE	0.9569583525582320	0.002912857547707380	1.2145504319060700	1.0891232945003300	1.354422184423110
seq.21796.43	P22352	GPX3	694	358	0.8235625368415170	0.7332375300617050	0.9250143702160980	0.001056493765142540	0.04879628322163800	TRUE	0.034780207032786400	4.4559332373777200	1.2142368736625000	1.0810642863487500	1.363814533492100
seq.13525.17	Q8TDN1	KCNG4	694	358	0.8241117040427780	0.7356035004958120	0.9232692616097170	8.46322902294634E-04	0.042112159594691400	FALSE	0.9226252217539190	0.009433731811319470	1.2134277369128200	1.0831076497191100	1.3594280061554600
seq.25941.4	Q15646	OASL	694	358	0.8243720399549190	0.7359903126365440	0.9233671267016230	8.4414305334859E-04	0.042112159594691400	FALSE	0.9383732508099300	0.005977552376923350	1.2130445375787900	1.0829928541772100	1.3587135358041500
seq.28431.42	Q9H8H3	TMT1A	694	358	1.2125835100475900	1.0859732504623200	1.3539548678693200	6.12915936266737E-04	0.03477849900348620	FALSE	0.48671621501609800	0.483777529597479	1.2125835100475900	1.0859732504623200	1.3539548678693200
seq.31036.50	Q9NRI5	DISC1	694	358	0.824716677430476	0.7382041593190880	0.9213678756014250	6.53491998853796E-04	0.035531500378959100	FALSE	0.3460040053136360	0.8880584023072110	1.2125376233637500	1.0853428109236500	1.3546388046938000
seq.5654.70	Q96JJ7	TMX3	694	358	1.212504075514730	1.10247572031009	1.333513388146380	7.18813628729593E-05	0.008505669072638100	FALSE	0.3849614344664110	0.7547978722252880	1.212504075514730	1.10247572031009	1.333513388146380
seq.15491.20	Q9HCU0	CD248	694	358	0.8250221500684580	0.741463281477717	0.9179976474992010	4.14975445886334E-04	0.02702353524453090	FALSE	0.8263238322456550	0.04814460658278210	1.212088669276360	1.0893274102871500	1.3486844527311300
seq.2652.15	Q03405	PLAUR	694	358	1.2113804835603400	1.0878130077848100	1.3489843065391800	4.7717233987725E-04	0.029429974454907300	TRUE	0.0018769651733995400	9.666127647706730	1.2113804835603400	1.0878130077848100	1.3489843065391800
seq.27022.8	Q86XS5	ANGPTL5	694	358	1.2107575412972500	1.0847692922394300	1.3513784306908600	6.4641328070134E-04	0.035531500378959100	TRUE	0.007479756610094000	7.153986082830500	1.2107575412972500	1.0847692922394300	1.3513784306908600
seq.28592.12	Q9NWV4	CZIB	694	358	0.8269643791361840	0.7430438559550340	0.9203630160983120	5.01450157159297E-04	0.030409817968229100	FALSE	0.569483717985899	0.3235471117276230	1.2092419277412700	1.0865277966506000	1.3458155827352900
seq.3795.6	Q13443	ADAM9	694	358	1.2085846628797200	1.0988959756993000	1.3292221644715400	9.51387827629269E-05	0.009717174833144000	FALSE	0.6621065150224150	0.19097482454428900	1.2085846628797200	1.0988959756993000	1.3292221644715400
seq.18832.65	P0DJI9	SAA2	694	358	1.2079459230685200	1.1190924379558800	1.3038541800202700	1.25738007048869E-06	4.04805564558797E-04	FALSE	0.3168952054240050	1.001717807576170	1.2079459230685200	1.1190924379558800	1.3038541800202700
seq.20546.71	Q86UN2	RTN4RL1	694	358	0.8282320155970690	0.7426571245326820	0.9236675297387470	7.06702028309842E-04	0.037725334629411100	FALSE	0.45973580272577400	0.5465378130245840	1.2073911430230100	1.0826406339983000	1.3465164030160600
seq.22527.4	Q53GG5	PDLIM3	694	358	1.2070926802364100	1.0863854989335300	1.341211512958060	4.62960801137338E-04	0.029429974454907300	FALSE	0.1412311391233170	2.1644936321594800	1.2070926802364100	1.0863854989335300	1.341211512958060
seq.5542.22	O14786	NRP1	694	358	1.206518343010570	1.085247343027530	1.3413407748689200	5.1352973091996E-04	0.030944395754569300	FALSE	0.10534017845440900	2.6227734406875400	1.206518343010570	1.085247343027530	1.3413407748689200
seq.19213.1	O60575	SPINK4	694	358	1.205923058703360	1.1217558595492000	1.2964054621447700	3.92676877686093E-07	1.46543990161083E-04	FALSE	0.32128171900707600	0.9837216325491990	1.205923058703360	1.1217558595492000	1.2964054621447700
seq.11510.31	O14791	APOL1	694	358	0.8303403489559410	0.7480630635212380	0.9216670742421980	4.79226627215846E-04	0.029429974454907300	FALSE	0.5491763609631930	0.3587947546643860	1.2043254326462500	1.084990478608780	1.3367856919614000
seq.19303.64	Q6UWS5	PET117	694	358	1.2037671316107500	1.0834195393581300	1.337483084350550	5.58896086042359E-04	0.03286647710829700	TRUE	0.027539747829823000	4.856650795535520	1.2037671316107500	1.0834195393581300	1.337483084350550
seq.2890.59	Q9NRJ3	CCL28	694	358	1.2030266408626000	1.0792127577842400	1.341045209284400	8.5099785419196E-04	0.04212873560828870	FALSE	0.18091082043689000	1.7901259294346900	1.2030266408626000	1.0792127577842400	1.341045209284400
seq.31019.14	Q02153	GUCY1B1	694	358	1.202389830189330	1.0954506890465200	1.319768491816900	1.05198434834596E-04	0.010523097043299800	FALSE	0.9801108495728370	6.21501684116629E-04	1.202389830189330	1.0954506890465200	1.319768491816900
seq.3050.7	P04275	VWF	694	358	1.2013015603080300	1.0796898389004100	1.3366111144180500	7.57266338068664E-04	0.03949433986416360	FALSE	0.13218864636225500	2.2666114803669200	1.2013015603080300	1.0796898389004100	1.3366111144180500
seq.2943.5	P08684	CYP3A4	694	358	0.8327761321162010	0.7480954181552190	0.9270422855049840	8.24048635228381E-04	0.04186253354775390	FALSE	0.43557775678034300	0.6079048676157600	1.2008029066093200	1.078699446223510	1.33672787686091
seq.21651.9	P83876	TXNL4A	694	358	1.2003038635119900	1.0771824514079800	1.3374979910586600	9.44979926725801E-04	0.04523191802174960	TRUE	0.0010455597069237200	10.745096816115000	1.2003038635119900	1.0771824514079800	1.3374979910586600
seq.6576.1	Q93070	ART4	694	358	1.2000782877066100	1.0783277455444400	1.3355752947798800	8.32892579996972E-04	0.0420914411651595	FALSE	0.0989295385677915	2.722716178790890	1.2000782877066100	1.0783277455444400	1.3355752947798800
seq.8245.27	Q9UMF0	ICAM5	694	358	1.2000346748980500	1.0773703731025500	1.3366649546994700	9.17858674768057E-04	0.044308371747634100	FALSE	0.050701271585050600	3.8181142024610600	1.2000346748980500	1.0773703731025500	1.3366649546994700
seq.20087.3	O60613	SELENOF	694	358	0.8345556378665760	0.7497048211351980	0.9290097823304340	9.46313445162853E-04	0.04523191802174960	FALSE	0.26503008522340200	1.242290445976630	1.1982424593719800	1.076414930197490	1.3338583023726700
seq.9216.100	O15031	PLXNB2	694	358	1.1976831833483900	1.075078219214970	1.3342703647395800	0.0010611167432511200	0.04879628322163800	FALSE	0.4132236121294750	0.6695067991673640	1.1976831833483900	1.075078219214970	1.3342703647395800
seq.11104.13	P36222	CHI3L1	694	358	1.1972998582385500	1.074613369720640	1.3339932211254000	0.0010962122736027100	0.049936843618624700	FALSE	0.1336388410520640	2.2497169957862900	1.1972998582385500	1.074613369720640	1.3339932211254000
seq.11494.4	O00472	ELL2	694	358	1.1967206731002200	1.083848858353990	1.321346937247680	3.80913288726884E-04	0.025666678059145500	FALSE	0.0727689531604215	3.2194302705649000	1.1967206731002200	1.083848858353990	1.321346937247680
seq.9580.5	Q13753	LAMC2	694	358	1.195475084872710	1.0861834748266800	1.3157635994963500	2.62231469551223E-04	0.018954844032023600	FALSE	0.665402057044935	0.1870276758188470	1.195475084872710	1.0861834748266800	1.3157635994963500
seq.13427.66	Q9NR34	MAN1C1	694	358	1.1944879117094800	1.0740192586462700	1.3284690751434500	0.001051145798145500	0.04879628322163800	FALSE	0.507017478979652	0.4402175353985320	1.1944879117094800	1.0740192586462700	1.3284690751434500
seq.18212.43	P46439	GSTM5	694	358	1.1923430903555200	1.076910532568970	1.3201487051362800	7.0865112919926E-04	0.037725334629411100	FALSE	0.3476758158236770	0.8819219385331220	1.1923430903555200	1.076910532568970	1.3201487051362800
seq.13094.75	Q9BXY4	RSPO3	694	358	1.1918098106168400	1.098795080098500	1.292698384265810	2.31198032221297E-05	0.003451253087143450	FALSE	0.6550692545388990	0.1995686379433150	1.1918098106168400	1.098795080098500	1.292698384265810
seq.34631.6	Q9NQ34	TMEM9B	694	358	1.1915882018955700	1.089005248779260	1.3038343428448700	1.35444076379787E-04	0.012282372645916600	FALSE	0.8472389404076440	0.03711114151780150	1.1915882018955700	1.089005248779260	1.3038343428448700
seq.10424.31	Q9NQX5	NPDC1	694	358	1.191281033787720	1.1082366067536300	1.2805482988145200	2.05934829189259E-06	5.40050175033347E-04	FALSE	0.5326640304698840	0.38930674639979400	1.191281033787720	1.1082366067536300	1.2805482988145200
seq.34169.78	Q96JQ0	DCHS1	694	358	1.1902286805527900	1.0978909914445100	1.2903323946091800	2.37219048650112E-05	0.003487479437957630	FALSE	0.11786243351660800	2.445498542658940	1.1902286805527900	1.0978909914445100	1.2903323946091800
seq.33225.7	Q9BSA4	TTYH2	694	358	1.1895623756438500	1.0772549715338300	1.313578199163600	6.02005221232281E-04	0.03438507376196560	FALSE	0.4071947956979860	0.6869761991358690	1.1895623756438500	1.0772549715338300	1.313578199163600
seq.21987.76	P06858	LPL	694	358	1.1893807083494200	1.0836101281359100	1.3054754959030200	2.62451499913099E-04	0.018954844032023600	FALSE	0.4467778176070140	0.5788133715774880	1.1893807083494200	1.0836101281359100	1.3054754959030200
seq.30780.39	Q9H4L7	SMARCAD1	694	358	1.189098595163900	1.0751442537783700	1.315130936199210	7.5274200701322E-04	0.03948030104891500	TRUE	0.04650803983114210	3.963097831605200	1.189098595163900	1.0751442537783700	1.315130936199210
seq.5019.16	P09936	UCHL1	694	358	1.1889833089565500	1.0733250509829000	1.317104550650960	9.15820204011239E-04	0.044308371747634100	FALSE	0.27368360081616700	1.198190691680200	1.1889833089565500	1.0733250509829000	1.317104550650960
seq.16081.38	O60218	AKR1B10	694	358	1.186867361202200	1.072982516530760	1.3128397819953600	8.72753157974864E-04	0.042986415694569100	TRUE	0.01301361320022770	6.167258362619390	1.186867361202200	1.072982516530760	1.3128397819953600
seq.17170.15	P10092	CALCB	694	358	1.1835949231355100	1.0863984897065500	1.2894871958544100	1.15530387223011E-04	0.011209913472248800	FALSE	0.15733938299634000	1.999612918439700	1.1835949231355100	1.0863984897065500	1.2894871958544100
seq.7955.195	P19827	ITIH1	694	358	0.845898849508622	0.7667211811807640	0.9332530275191550	8.449650808107E-04	0.042112159594691400	FALSE	0.5877274976429380	0.29390722817448700	1.1821744415196900	1.0715207671581600	1.3042550858709600
seq.9021.1	Q96D42	HAVCR1	694	358	1.181363902249010	1.0823300445831100	1.289459418152410	1.90682187251526E-04	0.015750506970475500	FALSE	0.2349512881035000	1.4106333132194200	1.181363902249010	1.0823300445831100	1.289459418152410
seq.29544.17	P08572	COL4A2	694	358	1.1811117785985700	1.0732737340476000	1.2997849377001500	6.554816621492E-04	0.035531500378959100	TRUE	0.011843707239954300	6.334116904293330	1.1811117785985700	1.0732737340476000	1.2997849377001500
seq.26092.58	O00154	ACOT7	694	358	1.1809553848339800	1.0853704876644100	1.2849581196643000	1.1231734601517E-04	0.011008234428133300	FALSE	0.9787505844761330	7.09441439187635E-04	1.1809553848339800	1.0853704876644100	1.2849581196643000
seq.21138.2	Q86SE8	NPM2	694	358	1.1788547144078600	1.078793154889190	1.288197307689040	2.77093494165462E-04	0.01970404832819430	FALSE	0.20102077949475600	1.6349425907704500	1.1788547144078600	1.078793154889190	1.288197307689040
seq.12975.11	P35900	KRT20	694	358	1.1782138547510700	1.0740324739168500	1.2925008519201100	5.16643523883359E-04	0.030944395754569300	FALSE	0.9119097355616070	0.012239002865678500	1.1782138547510700	1.0740324739168500	1.2925008519201100
seq.21545.51	Q8IVN3	MUSTN1	694	358	1.1770929248500100	1.079544098473550	1.2834563735664800	2.20716760757829E-04	0.01723654532470770	FALSE	0.6960586095189350	0.1526046243500200	1.1770929248500100	1.079544098473550	1.2834563735664800
seq.8969.49	P08571	CD14	694	358	1.175005070370870	1.097574104322760	1.2578985874025900	3.53914760122507E-06	8.32659086400738E-04	FALSE	0.16814813962183200	1.8993763705255900	1.175005070370870	1.097574104322760	1.2578985874025900
seq.7012.35	O95498	VNN 2.00	694	358	1.1732239800673300	1.0809175596011300	1.2734130324545400	1.32896414526094E-04	0.012165036888176300	FALSE	0.7717657251485970	0.0841383002911754	1.1732239800673300	1.0809175596011300	1.2734130324545400
seq.7258.5	P13727	PRG2	694	358	1.1714111290529600	1.0669776991783100	1.2860662732931200	8.9790697243709E-04	0.04378086107315120	FALSE	0.31789467106690100	0.9975887210539300	1.1714111290529600	1.0669776991783100	1.2860662732931200
seq.18210.12	Q9Y657	SPIN1	694	358	1.1687015520863100	1.0645847019762600	1.2830010757372400	0.0010582338508384000	0.04879628322163800	FALSE	0.15542461048721200	2.018187074645220	1.1687015520863100	1.0645847019762600	1.2830010757372400
seq.11260.47	Q8TC36	SUN5	694	358	1.1685292749959500	1.0758742290028700	1.2691638387770400	2.19847645638233E-04	0.01723654532470770	FALSE	0.054706972686559900	3.6909949723735700	1.1685292749959500	1.0758742290028700	1.2691638387770400
seq.34540.29	Q4G0M1	ERFE	694	358	1.1682937777728400	1.0788148864744700	1.2651942129230500	1.30236593029715E-04	0.012035101544450700	FALSE	0.7574385386824400	0.09538596287087330	1.1682937777728400	1.0788148864744700	1.2651942129230500
seq.32984.3	P69891	HBG1	694	358	1.1664948246823000	1.0680170955633300	1.2740528046443600	6.21054609566485E-04	0.034996104143952300	FALSE	0.7532553985274310	0.09881578040498220	1.1664948246823000	1.0680170955633300	1.2740528046443600
seq.7244.16	Q9H665	IGFLR1	694	358	1.165714614891900	1.068069847629240	1.2722862333290900	5.91756644966248E-04	0.03417746860778270	FALSE	0.14263440971796200	2.1493053588503700	1.165714614891900	1.068069847629240	1.2722862333290900
seq.34118.2	P01909	HLA-DQA1	694	358	1.165554518588660	1.0736782772658900	1.2652927460373800	2.55222853881637E-04	0.018904025581782600	FALSE	0.7053280545862090	0.14298837342806700	1.165554518588660	1.0736782772658900	1.2652927460373800
seq.10978.39	P01242	GH2	694	358	1.1653907099340100	1.0695054589620800	1.2698724400327200	4.76048159756744E-04	0.029429974454907300	FALSE	0.7446317047587880	0.10609739798001900	1.1653907099340100	1.0695054589620800	1.2698724400327200
seq.29325.43	O95059	RPP14	694	358	1.1644652107367000	1.0701178202276600	1.2671307788590800	4.12466344818536E-04	0.02702353524453090	FALSE	0.4055141453485600	0.6919139264691910	1.1644652107367000	1.0701178202276600	1.2671307788590800
seq.34722.8	Q96DD7	SHISA4	694	358	1.1643526457075200	1.067962097792140	1.2694430695329500	5.57864224029992E-04	0.03286647710829700	FALSE	0.9280403985845980	0.00815600411037069	1.1643526457075200	1.067962097792140	1.2694430695329500
seq.29534.9	Q9NSA1	FGF21	694	358	1.1635838403064700	1.0668430661761000	1.269097017497850	6.23964342667603E-04	0.034996104143952300	FALSE	0.07849999087710710	3.0956874177037300	1.1635838403064700	1.0668430661761000	1.269097017497850
seq.6217.23	O00391	QSOX1	694	358	1.1626841599671100	1.0693804507433200	1.2641286409329400	4.12994860183092E-04	0.02702353524453090	FALSE	0.571876424495601	0.31955295838895600	1.1626841599671100	1.0693804507433200	1.2641286409329400
seq.28715.218	P28039	AOAH	694	358	1.1619813203065800	1.0635390588385100	1.2695354980342600	8.87820219466086E-04	0.043507674694340600	FALSE	0.6173313400647390	0.2496362236808360	1.1619813203065800	1.0635390588385100	1.2695354980342600
seq.29771.27	Q9NYB9	ABI2	694	358	1.1619343176762400	1.061907881347250	1.2713827463836900	0.0010838915316406900	0.04960848835617740	FALSE	0.4967555431644460	0.46186093815784600	1.1619343176762400	1.061907881347250	1.2713827463836900
seq.22969.12	P80098	CCL7	694	358	1.1596080540225300	1.0691481728012900	1.257721682702490	3.52300229529169E-04	0.02424375267462070	FALSE	0.6206756624660880	0.2449190669642500	1.1596080540225300	1.0691481728012900	1.257721682702490
seq.7953.20	Q13291	SLAMF1	694	358	1.1590140532296500	1.065759092022800	1.2604289146004200	5.64633797622839E-04	0.03300386589358080	TRUE	0.033942429031369100	4.497601587513800	1.1590140532296500	1.065759092022800	1.2604289146004200
seq.29296.14	Q8IXS2	CCDC65	694	358	1.1584865880862600	1.0630754687947100	1.2624608639473000	7.94243126075347E-04	0.04099223963994200	FALSE	0.7027795136764680	0.14559651494943700	1.1584865880862600	1.0630754687947100	1.2624608639473000
seq.24217.2	P05109	S100A8	694	358	1.1584421535136700	1.068468357842170	1.255992480439580	3.6327579823111E-04	0.024759451855233900	FALSE	0.9539270436777670	0.003338067885597050	1.1584421535136700	1.068468357842170	1.255992480439580
seq.29373.36	Q96LX8	ZNF597	694	358	1.1572405929933300	1.0700494710646800	1.2515363319969500	2.58194269024717E-04	0.018954844032023600	TRUE	0.005817932725882040	7.605847025227320	1.1572405929933300	1.0700494710646800	1.2515363319969500
seq.29480.26	P61916	NPC2	694	358	1.1564594751507500	1.063046894047010	1.258080452664230	7.1770130436852E-04	0.037847042153737800	FALSE	0.5755554120881520	0.31347526572032700	1.1564594751507500	1.063046894047010	1.258080452664230
seq.9550.153	Q96AE7	TTC17	694	358	1.1553779633849900	1.0654185618514200	1.252933153291370	4.79153480446097E-04	0.029429974454907300	FALSE	0.46244243213679900	0.5399765811629870	1.1553779633849900	1.0654185618514200	1.252933153291370
seq.9170.24	Q16552	IL17A	694	358	1.154485669589840	1.0598569544230000	1.257563254858200	9.93808115050526E-04	0.04703863483090370	FALSE	0.5151047204492300	0.4236835565883560	1.154485669589840	1.0598569544230000	1.257563254858200
seq.20593.10	Q9Y2C3	B3GALT5	694	358	1.1527710550584400	1.0606725048800500	1.2528665533107500	8.1847850279383E-04	0.04179840480320280	FALSE	0.474248687169976	0.5120594621899190	1.1527710550584400	1.0606725048800500	1.2528665533107500
seq.10666.7	Q9UJJ9	GNPTG	694	358	1.1487881966689800	1.0593275080130300	1.2458038810691700	7.98588164193656E-04	0.04099841776280980	TRUE	0.029464597588055300	4.740261189141190	1.1487881966689800	1.0593275080130300	1.2458038810691700
seq.17703.40	O75496	GMNN	694	358	1.1461831708178800	1.0597769388318000	1.2396343163631100	6.45383651917136E-04	0.035531500378959100	FALSE	0.06910861250654240	3.30406622114823	1.1461831708178800	1.0597769388318000	1.2396343163631100
seq.13436.54	P56270	MAZ	694	358	1.140002442512180	1.0543708048060800	1.2325887278079100	0.001005928403882660	0.04738118108190980	FALSE	0.1879303397569630	1.7337685013711000	1.140002442512180	1.0543708048060800	1.2325887278079100
seq.20928.39	Q9BRU2	TCEAL7	694	358	1.1359852095313600	1.0551449103512000	1.223019116724430	7.1150533208103E-04	0.037725334629411100	FALSE	0.2081960864184410	1.583926025138250	1.1359852095313600	1.0551449103512000	1.223019116724430
seq.12894.3	Q6ZW49	PAXIP1	694	358	1.1296730514662000	1.0551050164354300	1.2095110755139200	4.66098287931112E-04	0.029429974454907300	FALSE	0.20690760970378700	1.5929328616257700	1.1296730514662000	1.0551050164354300	1.2095110755139200
