## Supplementary Table 4 for "Multimodal Ageing Biomarkers and Plasma Proteomic Signatures Associated with All-Cause Mortality"

SeqID	UniProt	Gene_Names	coefficient
seq.11178.21	Q4LDE5	SVEP1	8.22E-04
seq.11388.75	Q14508	WFDC2	0.048969709
seq.12549.33	O60760	HPGDS	-0.091937974
seq.13436.54	P56270	MAZ	0.007624191
seq.13731.14	P10643	C7	0.026873086
seq.17711.13	P23763	VAMP1	0.007869235
seq.18883.4	P60981	DSTN	-0.032259732
seq.18893.26	Q9Y653	ADGRG1	0.026410055
seq.21707.15	Q5VWW1	C1QL3	-0.003338835
seq.2201.17	P39060	COL18A1	0.00115807
seq.23173.3	P01033	TIMP1	0.003626643
seq.23296.29	Q5T4F7	SFRP5	5.73E-04
seq.23652.15	Q9P0Z9	PIPOX	0.039594576
seq.2788.55	P08254	MMP3	0.04077271
seq.2948.58	P10912	GHR	-0.027061732
seq.33030.6	P49908	SELENOP	-0.070624968
seq.33300.45	Q03001	DST	-0.007349466
seq.33814.35	Q9NPH5	NOX4	0.00311746
seq.34395.97	Q16445	GABRA6	-7.62E-04
seq.34699.16	Q9ULC0	EMCN	0.038448334
seq.3795.6	Q13443	ADAM9	0.019375549
seq.4152.58	P03952	KLKB1	-0.036979541
seq.4153.11	P07288_P01011	KLK3_SERPINA3	0.011472519
seq.4374.45	Q99988	GDF15	0.18071963
seq.4496.60	P39900	MMP12	0.003697987
seq.4721.54	Q07654	TFF3	0.012772118
seq.4811.33	Q14624	ITIH4	0.026819465
seq.5121.3	Q9H3T3	SEMA6B	0.005308394
seq.5632.6	Q9NQ79	CRTAC1	-0.003993252
seq.5646.20	Q93091	RNASE6	0.008233401
seq.5701.81	P05452	CLEC3B	-0.014266552
seq.6252.62	Q96QR1	SCGB3A1	0.028417291
seq.6390.18	P0C0P6	NPS	-0.022248346
seq.7655.11	P16860	NPPB	0.050927262
seq.8841.65	Q8IUL8	CILP2	-0.08729709
seq.9525.1	Q13308	PTK7	0.002720043
